# Gene expression differences associated with alcohol use disorder in human brain

**DOI:** 10.1101/2024.01.20.24301386

**Authors:** Caryn Willis, Julie D. White, Melyssa S. Minto, Bryan C. Quach, Shizhong Han, Ran Tao, Joo Heon Shin, Amy Deep-Soboslay, Thomas M. Hyde, R. Dayne Mayfield, Bradley T. Webb, Eric O. Johnson, Joel E. Kleinman, Laura J. Bierut, Dana B. Hancock

## Abstract

Excessive alcohol consumption is a leading cause of preventable death worldwide. Neurobiological mechanisms associated with alcohol use disorder (AUD) remain poorly understood. To further understand differential gene expression (DGE) associated with AUD, we compared deceased individuals with and without AUD across two human brain regions, nucleus accumbens (NAc) and dorsolateral prefrontal cortex (DLPFC). Bulk RNA-seq data in both NAc and DLPFC from human postmortem brains (N ≥ 50 with AUD and ≥ 46 non-AUD) were analyzed for DGE using negative binomial regression adjusting for technical and biological covariates. The region-level results were meta-analyzed with a previously published, independent dataset (N_NAc_= 28 AUD, 29 non-AUD; N_PFC_= 66 AUD, 77 non-AUD). We further utilized these data to test for heritability enrichment of AUD-related phenotypes, gene co-expression networks, gene ontology enrichment, and drug repurposing. We identified 176 differentially expressed genes (DEGs; 12 in both regions, 78 only in NAc, 86 only in DLPFC) for AUD in our new dataset. By meta-analyzing with published data, we identified 476 DEGs (25 in both regions, 29 only in NAc, 422 only in PFC). Of these DEGs, we found 17 genes that were significant when looked up in GWAS of problematic alcohol use or drinks per week. Gene co-expression analysis showed both concordant and unique gene networks across brain regions. We also identified 29 and 436 drug compounds that target DEGs from our meta-analysis in NAc and DLPFC, respectively. This study identified robust AUD-associated DEGs, providing novel neurobiological insights into AUD and highlighting genes targeted by known drug compounds, generating opportunity for drug repurposing to treat AUD.
