## Supplemental Table 5 for "Gene expression differences associated with alcohol use disorder in human brain"

### Sheet: Results
Phenotype_Window_Tissue	Prop._SNPs	Prop._h2	Prop._h2_std_error	Enrichment	Enrichment_std_error	Enrichment_p	Enrichment_p_bonferroni_corrected	Coefficient	Coefficient_std_error	Coefficient_z-score
DPW_100kb_PFC	0.0476134	0.0695191	0.00883714	1.46008	0.185602	0.0131088	0.0262176	3.73451e-09	1.49191e-09	2.50317
DPW_100kb_NAc	0.00506462	0.00613257	0.0022784	1.21086	0.449865	0.63918	1.27836	1.63802e-09	3.48842e-09	0.469561
AD_100kb_PFC	0.0476134	-0.00612592	0.0632383	-0.128659	1.32816	0.375246	0.750492	-1.14927e-08	1.29324e-08	-0.888674
AD_100kb_NAc	0.00506462	-0.0117781	0.0170402	-2.32556	3.36456	0.31377	0.62754	-3.27384e-08	3.24179e-08	-1.00989

### Sheet: Column_key
Prop._SNPs	proportion of SNPs in the annotation
Prop._h2	estimated heritability of trait
Prop._h2_std_error	standard error of estimated heritability
Enrichment	estimated enrichment of heritability
Enrichment_std_error	enrichment of heritability standard error
Enrichment_p	enrichment of heritability p-value
Coefficient	regression coefficient estimate
Coefficient_std_error	regression coefficient standard error
Coefficient_z-score	regression coefficient z-score
Bonferroni Corrected P-value Threshold	0.005
