## Supplemental Table 4 for "Gene expression differences associated with alcohol use disorder in human brain"

### Sheet: NAc
Category	ID	Name	p-value	q-value Bonferroni	q-value FDR B&H	Hit Count in Query List	Hit Count in Genome	Hit in Query List
GO: Molecular Function	GO:0004103	choline kinase activity	1.239e-05	0.003173	0.001785	2	3	ETNK2,CHKA
GO: Molecular Function	GO:0046527	glucosyltransferase activity	1.394e-05	0.00357	0.001785	3	23	UGGT2,PLOD1,GBA2
GO: Molecular Function	GO:0004305	ethanolamine kinase activity	2.475e-05	0.006337	0.002112	2	4	ETNK2,CHKA

### Sheet: Column Dictionary
Category	Term Category
ID	Term ID
Name	Term Name
p-value	p-value
q-value Bonferroni	Bonferroni corrected p-value
q-value FDR B&H	FDR B&H corrected p-value
Hit Count in Query List	Number of genes in query that match term
Hit Count in Genome	Total number of genes in term
Hit in Query List	list of genes in query that match term
