## Supplemental Table 1 for "Gene expression differences associated with alcohol use disorder in human brain"

### Sheet: results_NAc_UT
	astrocytes	GABAergic neurons	Macrophage	microglia	MSN	oligodendrocytes
estimation	-0.00589552	-0.0426796	0.0252602	0	0.0384676	0.0188139
std_error	0.0275968	0.029683	0.0173256	0	0.034237	0.0540009
p_value	1	0.769922	0.74184	NA	1	1

### Sheet: results_Nac_LIBD
	astrocytes	GABAergic neurons	Macrophage	microglia	MSN	oligodendrocytes
estimation	-0.00589552	-0.0426796	0.0252602	0	0.0384676	0.0188139
std_error	0.0275968	0.029683	0.0173256	0	0.034237	0.0540009
p_value	1	0.769922	0.74184	NA	1	1

### Sheet: results_PFC_UT
	astrocytes	GABAergic neurons	Macrophage	microglia	MSN	oligodendrocytes
estimation	-0.0295495	-0.182109	0.0307102	0.00999506	0.072763	0.019395
std_error	0.0498893	0.070223	0.0672178	0.0450262	0.0524577	0.0627683
p_value	1	0.0732484	1	1	1	1

### Sheet: results_PFC_NYGC
	astrocytes	GABAergic neurons	Macrophage	microglia	MSN	oligodendrocytes
estimation	0.0899156	-0.143677	0.0683646	0.0176689	0.0682118	-0.0321093
std_error	0.0458449	0.0716193	0.0495921	0.0415786	0.0563508	0.0442799
p_value	0.320754	0.290128	1	1	1	1

### Sheet: results_PFC_LIBD
	astrocytes	excitatory neurons	GABAergic neurons	Macrophage	microglia	Mural
estimation	-0.1085	0.105989	0.00141673	0.00556283	0.0114377	0.00693839
std_error	0.0526058	0.0662289	0.0555956	0.0365576	0.0505006	0.0427854
p_value	0.252642	0.678632	1	1	1	1

### Sheet: sample_level_estimates
sample	study	astrocytes	GABAergic neurons	Macrophage	microglia	MSN	oligodendrocytes	OPCs	excitatory neurons	Mural	Tcell
Br1735	NAc	0	0.252543	0	0	0	0.747457	0	NA	NA	NA
Br1995	NAc	0.0266032	0.179711	0	0	0	0.793686	0	NA	NA	NA
Br5262	NAc	0.080344	0.11341	0	0	0.122034	0.501868	0.182344	NA	NA	NA
Br1474	NAc	0.0877035	0.097261	0	0	0.135243	0.521679	0.158113	NA	NA	NA
Br2638	NAc	0.0791748	0.130647	0	0	0.115391	0.422279	0.252509	NA	NA	NA
Br5459	NAc	0.0626032	0.229428	0	0	0.0538129	0.408966	0.245189	NA	NA	NA
Br5864	NAc	0.215035	0.168419	0	0	0.173357	0.238189	0.205	NA	NA	NA
Br5368	NAc	0.0837594	0.117679	0	0	0.134543	0.664018	0	NA	NA	NA
Br5829	NAc	0.0633127	0.10398	0	0	0.12613	0.585159	0.121418	NA	NA	NA
Br1378	NAc	0	0.148677	0	0	0.0313356	0.819987	0	NA	NA	NA
Br1998	NAc	0.120577	0.155896	0	0	0.0497063	0.597104	0.0767164	NA	NA	NA
Br1581	NAc	0	0.0393104	0	0	0.153973	0.806717	0	NA	NA	NA
Br5211	NAc	0.0370292	0.0339414	0	0	0.365894	0.555503	0.00763238	NA	NA	NA
Br5326	NAc	0	0.44772	0	0	0	0	0.55228	NA	NA	NA
Br5314	NAc	0.139489	0.146249	0	0	0.244792	0.351397	0.118073	NA	NA	NA
Br5441	NAc	0.0651598	0.0985315	0	0	0.281834	0.443851	0.110624	NA	NA	NA
Br5444	NAc	0.0377988	0.171778	0	0	0.112917	0.43702	0.240486	NA	NA	NA
Br5455	NAc	0	0.168484	0	0	0.113438	0.676811	0.0412672	NA	NA	NA
Br5884	NAc	0	0.339373	0	0	0.0769798	0	0.583647	NA	NA	NA
Br5885	NAc	0.0711583	0.00434553	0.099225	0	0.339384	0.168114	0.317774	NA	NA	NA
Br5946	NAc	0.111958	0.0652216	0.0386639	0	0.206892	0.407847	0.169417	NA	NA	NA
Br5931	NAc	0.0625847	0.173077	0	0	0.268416	0.36935	0.126572	NA	NA	NA
Br6023	NAc	0	0.101151	0	0	0.18906	0.624539	0.0852506	NA	NA	NA
Br6150	NAc	0.0011476	0.249196	0	0	0.221278	0.248655	0.279723	NA	NA	NA
Br8090	NAc	0.0118332	0.0461053	0	0	0.337874	0.566814	0.0373738	NA	NA	NA
Br1426	NAc	0.0379824	0.205035	0	0	0.166119	0.394219	0.196643	NA	NA	NA
Br1374	NAc	0.0161549	0.132426	0	0	0.214321	0.454403	0.182695	NA	NA	NA
Br1387	NAc	0.106844	0.167876	0	0	0.0927302	0.382256	0.250294	NA	NA	NA
Br1559	NAc	0.0746648	0.100209	0	0	0.278138	0.306824	0.240164	NA	NA	NA
Br1600	NAc	0.0819433	0.164683	0	0	0.126571	0.466646	0.160157	NA	NA	NA
Br1551	NAc	0.0954675	0.161352	0	0	0.117142	0.49462	0.131419	NA	NA	NA
Br1620	NAc	0	0.19867	0	0	0.0651804	0.736149	0	NA	NA	NA
Br1373	NAc	0.0262283	0.158922	0	0	0.165019	0.540379	0.109452	NA	NA	NA
Br1508	NAc	0.0784679	0.158549	0	0	0.168864	0.405213	0.188907	NA	NA	NA
Br1514	NAc	0	0.507285	0	0	0	0	0.492715	NA	NA	NA
Br1402	NAc	0.110506	0.072477	0.0142165	0	0.137181	0.510286	0.155333	NA	NA	NA
Br3925	NAc	0.0443278	0.148104	0	0	0.152947	0.510958	0.143664	NA	NA	NA
Br3953	NAc	0.0454295	0.128028	0	0	0.22872	0.375445	0.222377	NA	NA	NA
Br4000	NAc	0.0525425	0.0238795	0	0	0.323423	0.411791	0.188363	NA	NA	NA
Br6393	NAc	0.0454109	0.242142	0	0	0.151952	0.437953	0.122542	NA	NA	NA
Br8404	NAc	0	0.432622	0	0	0.0508864	0	0.516492	NA	NA	NA
Br8408	NAc	0.0401232	0.14175	0	0	0.0965035	0.68371	0.0379131	NA	NA	NA
Br8473	NAc	0.0719412	0.309448	0	0	0.107314	0.0633231	0.447973	NA	NA	NA
Br8548	NAc	0.082958	0.224878	0	0	0.126821	0.416806	0.148537	NA	NA	NA
Br8569	NAc	0.0433729	0.166176	0	0	0.164637	0.522119	0.103695	NA	NA	NA
Br8660	NAc	0.0446492	0.235896	0	0	0.159987	0.401261	0.158207	NA	NA	NA
Br8663	NAc	0.0431378	0.197114	0	0	0.194135	0.395557	0.170056	NA	NA	NA
Br1475	NAc	0.0531614	0.23857	0	0	0.14707	0.421811	0.139388	NA	NA	NA
Br1489	NAc	0.209916	0.408884	0	0	0	0	0.3812	NA	NA	NA
Br1635	NAc	0	0.373751	0	0	0	0.37404	0.252208	NA	NA	NA
Br1770	NAc	0.0337544	0.253154	0	0	0.110487	0.481526	0.121079	NA	NA	NA
Br1903	NAc	0	0.189107	0	0	0.168361	0.528407	0.114126	NA	NA	NA
Br2483	NAc	0.0643944	0.164193	0	0	0.126055	0.597347	0.0480103	NA	NA	NA
Br2709	NAc	0.0242894	0.124592	0	0	0.301386	0.522001	0.0277315	NA	NA	NA
Br2715	NAc	0.0271284	0.302478	0	0	0.110845	0.483735	0.0758133	NA	NA	NA
Br2724	NAc	0.106712	0.0710122	0	0	0.190545	0.605676	0.0260546	NA	NA	NA
Br2726	NAc	0.0258701	0.226332	0	0	0.206926	0.389193	0.151679	NA	NA	NA
Br2727	NAc	0.0689676	0.126753	0	0	0.138554	0.557461	0.108264	NA	NA	NA
Br3870	NAc	0.0790487	0.124595	0	0	0	0.796357	0	NA	NA	NA
Br3874	NAc	0.0666115	0.192558	0	0	0.191303	0.338973	0.210555	NA	NA	NA
Br3878	NAc	0.0554296	0.134028	0	0	0.190268	0.598786	0.0214881	NA	NA	NA
Br5025	NAc	0.0181773	0.0934675	0	0	0.0439572	0.821524	0.0228744	NA	NA	NA
Br5060	NAc	0	0.179595	0	0	0.22153	0.521139	0.0777358	NA	NA	NA
Br5148	NAc	0	0.1842	0	0	0.26791	0.286053	0.261836	NA	NA	NA
Br5293	NAc	0.0664911	0.146956	0	0	0.140836	0.429639	0.216077	NA	NA	NA
Br5531	NAc	0.0662335	0.114082	0.0098834	0	0.141231	0.372339	0.296231	NA	NA	NA
Br5598	NAc	0.134424	0.170764	0	0	0.349009	0.250922	0.0948811	NA	NA	NA
Br5600	NAc	0	0.604739	0	0	0	0	0.395261	NA	NA	NA
Br5643	NAc	0.00528397	0.220151	0	0	0.201699	0.5038	0.0690658	NA	NA	NA
Br5657	NAc	0.0574236	0.138912	0	0	0.168027	0.480749	0.154888	NA	NA	NA
Br5695	NAc	0.0503383	0.101064	0	0	0.248589	0.500362	0.0996469	NA	NA	NA
Br5703	NAc	0.0408237	0.214071	0	0	0.131704	0.320207	0.293194	NA	NA	NA
Br5726	NAc	0.0384961	0.113087	0	0	0.339792	0.342172	0.166453	NA	NA	NA
Br5754	NAc	0.0289029	0.199142	0	0	0.120327	0.520394	0.131234	NA	NA	NA
Br5759	NAc	0	0.298585	0	0	0.159913	0.351754	0.189748	NA	NA	NA
Br5840	NAc	0.0382255	0.111597	0	0	0.12269	0.727488	0	NA	NA	NA
Br5879	NAc	0.000169638	0.310022	0	0	0.215066	0.26127	0.213471	NA	NA	NA
Br5899	NAc	0.0827139	0.191192	0	0	0.248378	0.265305	0.212411	NA	NA	NA
Br5910	NAc	0.078529	0.143362	0	0	0.192737	0.444677	0.140695	NA	NA	NA
Br6265	NAc	0.0954468	0.206677	0	0	0.148805	0.404582	0.144489	NA	NA	NA
Br6320	NAc	0	0.0594792	0	0	0.213868	0.726653	0	NA	NA	NA
Br6423	NAc	0.0916628	0.151537	0.0159387	0	0.155209	0.390958	0.194695	NA	NA	NA
Br6436	NAc	0.0913051	0.17646	0	0	0.158652	0.427336	0.146247	NA	NA	NA
Br6441	NAc	0.0235696	0.196561	0	0	0.145442	0.49189	0.142538	NA	NA	NA
Br6492	NAc	0.0129119	0.0957534	0	0	0.103115	0.763606	0.0246138	NA	NA	NA
Br8066	NAc	0.0635479	0.0217204	0	0	0.206943	0.599418	0.108371	NA	NA	NA
Br8128	NAc	0.0176133	0.255335	0	0	0.162106	0.198114	0.366833	NA	NA	NA
Br8137	NAc	0.056357	0.12159	0	0	0.207801	0.447183	0.167069	NA	NA	NA
Br8140	NAc	0.0693546	0.263947	0	0	0.172628	0.192635	0.301436	NA	NA	NA
Br8252	NAc	0.0720017	0.159754	0	0	0.231552	0.327613	0.20908	NA	NA	NA
Br8262	NAc	0.122359	0.211796	0	0	0.0860424	0.506853	0.07295	NA	NA	NA
Br8290	NAc	0.00244304	0.191594	0	0	0.118735	0.601376	0.0858523	NA	NA	NA
Br8313	NAc	0.176182	0.0167374	0	0	0	0.658083	0.148998	NA	NA	NA
Br8338	NAc	0	0.278271	0	0	0.019317	0.385313	0.317099	NA	NA	NA
Br8357	NAc	0.0380548	0.114183	0.338273	0	0.0577611	0.314463	0.137266	NA	NA	NA
Br8382	NAc	0.00798477	0.243713	0	0	0.131652	0.61665	0	NA	NA	NA
Br8392	NAc	0.0253115	0.186193	0	0	0.199144	0.566105	0.0232462	NA	NA	NA
R15899	DLPFC	0	0	0	0.132255	NA	0.501412	0.12155	0.244783	0	0
R15908	DLPFC	0	0.0265819	0	0	NA	0.311356	0.0407885	0.430527	0.190747	0
R15915_merged	DLPFC	0.252627	0.194963	0	0	NA	0.262376	0	0.27431	0.0157234	0
R15973.1	DLPFC	0.0850342	0	0.0365662	0	NA	0.460786	0	0	0.369785	0.0478281
R15977	DLPFC	0	0	0	0	NA	0.419828	0.100167	0.480005	0	0
R15981	DLPFC	0.194826	0.115604	0	0	NA	0.332912	0.153289	0.203369	0	0
R16002	DLPFC	0	0	0	0.0100154	NA	0.172948	0.354107	0.46293	0	0
R16078	DLPFC	0.235724	0	0	0	NA	0.242375	0	0.215593	0.306309	0
R16099	DLPFC	0	0	0	0	NA	0.869669	0.130331	0	0	0
R16102	DLPFC	0.0243546	0.225221	0.110915	0	NA	0.435668	0	0.198863	0.00303486	0.00194444
R16148	DLPFC	0.213834	0.353598	0	0	NA	0	0	0.432568	0	0
R16257	DLPFC	0.0417971	0.0866256	0.015627	0.0245934	NA	0.386284	0	0.351629	0.0468952	0.0465482
R16259	DLPFC	0.154535	0.0626343	0	0	NA	0.541213	0	0	0.234922	0.00669498
R16262_merged	DLPFC	0	0.155884	0	0	NA	0.844116	0	0	0	0
R16376	DLPFC	0.38871	0.0478002	0	0	NA	0.294606	0	0.0510434	0.217841	0
R16643_merged	DLPFC	0.259052	0	0	0	NA	0.233763	0.285872	0.221313	0	0
R16653	DLPFC	0.264655	0	0	0	NA	0.359035	0.330977	0	0.0453329	0
R16740	DLPFC	0.0307373	0	0.165132	0	NA	0.450908	0	0.221209	0.132014	0
R16834	DLPFC	0.875388	0	0	0	NA	0.124612	0	0	0	0
R16868	DLPFC	0	0.139997	0	0.321122	NA	0.00952654	0	0.529355	0	0
R16881_merged	DLPFC	0	0.126887	0	0	NA	0.573913	0	0.0352713	0.0820831	0.181845
R16911	DLPFC	0.0314955	0.0611918	0	0.213424	NA	0.41761	0	0.276279	0	0
R17013	DLPFC	0.437496	0.141957	0	0.095922	NA	0.195919	0.0464462	0.08226	0	0
R17068_merged	DLPFC	0.256139	0	0.116204	0	NA	0.274842	0	0	0.277731	0.0750842
R17112	DLPFC	0.00488723	0.129682	0.014635	0.311852	NA	0.351193	0.112828	0.0356684	0.0180349	0.0212194
R17156_merged	DLPFC	0.173733	0.268069	0	0	NA	0.386965	0	0.0478385	0.123394	0
R17167	DLPFC	0	0	0	0	NA	0.825503	0.0202637	0.154234	0	0
R21787	DLPFC	0.240151	0	0	0	NA	0.208058	0	0.467816	0.0496099	0.0343644
R21789	DLPFC	0	0.252512	0	0.214306	NA	0.333551	0.0873747	0.112256	0	0
R21790_merged	DLPFC	0.110712	0.203509	0	0.143776	NA	0.238446	0.161015	0.142542	0	0
R21791_merged	DLPFC	0	0.206538	0	0	NA	0.0109403	0	0.559393	0	0.22313
R21792	DLPFC	0.275186	0.0606974	0	0	NA	0.399216	0	0.029112	0.235789	0
R21793	DLPFC	0.160247	0.329394	0	0	NA	0.396198	0	0.0392184	0	0.0749431
R21794	DLPFC	0	0.174194	0.128718	0	NA	0.303102	0.091192	0.27446	0.0283334	0
R21795_merged	DLPFC	0	0	0	0	NA	0.315592	0.0855644	0.598843	0	0
R21796	DLPFC	0.065998	0.262987	0	0	NA	0.388561	0.023513	0.258941	0	0
R21797	DLPFC	0	0.330711	0	0	NA	0.465885	0	0.203405	0	0
R21798	DLPFC	0	0.249388	0	0	NA	0.312106	0	0.438506	0	0
R21799	DLPFC	0.015711	0.16579	0	0.32354	NA	0.262813	0	0.193372	0	0.0387737
R21800	DLPFC	0	0	0	0.259294	NA	0.0805108	0.0682427	0.591952	0	0
R21805_merged	DLPFC	0	0.284571	0.0431099	0	NA	0.321204	0.0346231	0.316492	0	0
R21806	DLPFC	0	0.490961	0.0566468	0	NA	0.214853	0	0.139824	0.0314832	0.0662311
R21808.1	DLPFC	0	0	0.343215	0	NA	0.578542	0	0	0.0143532	0.06389
R21809_merged	DLPFC	0	0.00359502	0	0	NA	0.883817	0.0281695	0.0844181	0	0
R21811.1	DLPFC	0	0	0.265537	0	NA	0.623814	0	0	0	0.110649
R21813	DLPFC	0.164843	0.0661925	0	0.112924	NA	0.218947	0	0.437094	0	0
R21814	DLPFC	0	0.0264954	0	0.0575893	NA	0.173374	0.290595	0.451947	0	0
R21815	DLPFC	0.0358776	0.242924	0	0.167777	NA	0.263103	0.0131463	0.277173	0	0
R21816	DLPFC	0.0349607	0.010609	0	0	NA	0.917285	0.0371457	0	0	0
R21818	DLPFC	0	0.480851	0	0	NA	0.179128	0.0423364	0.265726	0	0.0319578
R21820	DLPFC	0	0.137709	0.00458223	0	NA	0.132111	0	0.668697	0	0.0569009
R21821	DLPFC	0	0.222422	0	0.262788	NA	0.0377234	0	0.477066	0	0
R21822	DLPFC	0.124338	0	0	0	NA	0.56705	0.302771	0.00584098	0	0
R21823	DLPFC	0.0598396	0.014719	0.227003	0	NA	0.520829	0	0	0.148761	0.0288482
R21824_merged	DLPFC	0	0.0997581	0	0	NA	0.401096	0	0.499146	0	0
R21827	DLPFC	0	0	0	0	NA	1	0	0	0	0
R21828	DLPFC	0	0	0	0	NA	0.276213	0	0	0.60727	0.116517
R21829_merged	DLPFC	0.000532767	0.302842	0.0425592	0	NA	0.313123	0	0.211874	0	0.129068
R21830_merged	DLPFC	0	0	0	0.246463	NA	0.274838	0.244735	0.233963	0	0
R21831	DLPFC	0.214557	0	0	0.138427	NA	0.246105	0	0.400911	0	0
R21832	DLPFC	0.0742516	0.158609	0	0	NA	0.406927	0	0.282156	0.016345	0.0617118
R21833	DLPFC	0.231471	0.100771	0	0	NA	0.0401624	0	0.566714	0	0.0608813
R21835_merged	DLPFC	0	0	0.0907009	0	NA	0.292659	0	0.300641	0.0311253	0.284874
R21837	DLPFC	0	0.103528	0	0.0562365	NA	0.258479	0	0.581757	0	0
R21839	DLPFC	0	0.195659	0.0935118	0.151403	NA	0.187627	0	0.3718	0	0
R21840	DLPFC	0	0	0	0.348924	NA	0.0954454	0	0.55563	0	0
R21841	DLPFC	0	0.270792	0.169136	0	NA	0.287725	0	0.0734288	0.165106	0.0338123
R21842	DLPFC	0	0	0	0	NA	1	0	0	0	0
R21843	DLPFC	0.198981	0.0289928	0.1127	0	NA	0.432277	0.119832	0.00128711	0.105929	0
R21844	DLPFC	0	0.29365	0.238806	0	NA	0.347611	0	0.0793648	0	0.0405683
R21845	DLPFC	0	0.0478272	0.18485	0.146609	NA	0.381142	0	0.124453	0.115119	0
R21847	DLPFC	0	0	0	0	NA	0.623172	0.0671446	0.309684	0	0
R21849	DLPFC	0.245418	0.188091	0	0	NA	0.0789241	0.161138	0.32643	0	0
R21850	DLPFC	0.0974597	0.334171	0	0.202678	NA	0.206252	0	0.159439	0	0
R21851	DLPFC	0.0219214	0	0	0.124982	NA	0.105347	0.182063	0.565686	0	0
R21852	DLPFC	0	0	0	0.0375889	NA	0.192512	0.228439	0.54146	0	0
R21853	DLPFC	0.0889034	0.233204	0	0.302111	NA	0.244636	0	0.131145	0	0
R21854	DLPFC	0.117192	0	0	0.0706457	NA	0.275991	0.169589	0.309168	0.0574138	0
R21855_merged	DLPFC	0	0.0971846	0	0	NA	0.831804	0	0.0710113	0	0
R21856_merged	DLPFC	0	0.00139781	0.233687	0.0692477	NA	0.378392	0.156063	0.161212	0	0
R21857	DLPFC	0.0459707	0.188193	0	0.0135136	NA	0.228961	0.148863	0.374498	0	0
R21858	DLPFC	0.0565757	0.425238	0	0.142691	NA	0.201999	0	0.160488	0	0.013007
R21859_merged	DLPFC	0	0.095531	0	0.266567	NA	0.0994626	0.0449544	0.493485	0	0
R21860_merged	DLPFC	0	0	0	0.335452	NA	0.0766379	0.147865	0.440045	0	0
R21861	DLPFC	0	0	0	0	NA	0.987711	0	0.012289	0	0
R21862	DLPFC	0	0.0842633	0	0.157918	NA	0.462163	0.178299	0.117357	0	0
R21863.1	DLPFC	0	0	0.211475	0.0383687	NA	0.507267	0.146161	0.0967278	0	0
R21864	DLPFC	0	0	0	0.168715	NA	0	0	0.831285	0	0
R21866	DLPFC	0.100533	0.241697	0	0	NA	0.46848	0	0.18929	0	0
R21868	DLPFC	0	0.185662	0.0126467	0.28132	NA	0.316038	0	0.161166	0	0.0431673
R21869	DLPFC	0.114485	0.433008	0	0	NA	0.393494	0	0.0590129	0	0
R21870	DLPFC	0.2912	0	0	0	NA	0.365742	0	0.199692	0.143366	0
R21871	DLPFC	0	0	0	0	NA	0.742397	0.182035	0.0755689	0	0
R21872	DLPFC	0	0.12808	0	0.256881	NA	0.14766	0.0502958	0.417083	0	0
R21873	DLPFC	0	0.0597567	0.0793837	0	NA	0.325346	0.0388053	0.433345	0.0405368	0.0228271
R21874	DLPFC	0.0043861	0.00613902	0	0	NA	0.245258	0.126825	0.617392	0	0
Sample_025_TX	NAc_TX	0	0	0.284284	0.125207	0.477972	0	0.112537	NA	NA	NA
Sample_027_TX	NAc_TX	0.0185923	0	0	0.242771	0.738637	0	0	NA	NA	NA
Sample_028_TX	NAc_TX	0	0	0.253612	0	0.365127	0.38126	0	NA	NA	NA
Sample_029_TX	NAc_TX	0.0310631	0	0.0359862	0	0.456289	0.367421	0.109241	NA	NA	NA
Sample_030_TX	NAc_TX	0.355502	0.319869	0	0	0	0.324629	0	NA	NA	NA
Sample_031_TX	NAc_TX	0	0.155657	0	0	0	0.754635	0.0897081	NA	NA	NA
Sample_032_TX	NAc_TX	0.0598646	0.224044	0.0514838	0	0	0.572411	0.0921962	NA	NA	NA
Sample_033_TX	NAc_TX	0	0	0	0.364068	0.635932	0	0	NA	NA	NA
Sample_034_TX	NAc_TX	0	0.158882	0.0414401	0	0.235064	0.510529	0.0540839	NA	NA	NA
Sample_035_TX	NAc_TX	0.413734	0.0904404	0.0521339	0	0.192951	0.25074	0	NA	NA	NA
Sample_036_TX	NAc_TX	0	0	0.420117	0	0.295026	0.284856	0	NA	NA	NA
Sample_073_TX	NAc_TX	0	0	0	0	1	0	0	NA	NA	NA
Sample_074_TX	NAc_TX	0.0923864	0	0	0	0.884748	0.0228652	0	NA	NA	NA
Sample_075_TX	NAc_TX	0.102036	0	0	0	0.897964	0	0	NA	NA	NA
Sample_076_TX	NAc_TX	0	0.632807	0	0	0.367193	0	0	NA	NA	NA
Sample_077_TX	NAc_TX	0.202674	0.0754749	0	0	0.721851	0	0	NA	NA	NA
Sample_078_TX	NAc_TX	0.235202	0	0	0	0.764798	0	0	NA	NA	NA
Sample_079_TX	NAc_TX	0.0506865	0	0	0	0.949314	0	0	NA	NA	NA
Sample_080_TX	NAc_TX	0.269398	0	0	0.123255	0.607347	0	0	NA	NA	NA
Sample_081_TX	NAc_TX	0.107051	0	0	0	0.892949	0	0	NA	NA	NA
Sample_082_TX	NAc_TX	0.131452	0.0452736	0	0	0.823275	0	0	NA	NA	NA
Sample_083_TX	NAc_TX	0	0	0	0	1	0	0	NA	NA	NA
Sample_084_TX	NAc_TX	0.0607752	0	0	0	0.866944	0.0722804	0	NA	NA	NA
Sample_121_TX	NAc_TX	0	0	0	0.304771	0.622025	0.0732034	0	NA	NA	NA
Sample_122_TX	NAc_TX	0	0.184343	0.181555	0	0.0619677	0.572134	0	NA	NA	NA
Sample_123_TX	NAc_TX	0	0	0	0.309799	0.690201	0	0	NA	NA	NA
Sample_124_TX	NAc_TX	0	0.377423	0.166091	0	0.0171296	0.0541243	0.385232	NA	NA	NA
Sample_126_TX	NAc_TX	0	0.145123	0	0	0.181153	0.408285	0.265438	NA	NA	NA
Sample_127_TX	NAc_TX	0	0	0.0504262	0	0.298877	0.650697	0	NA	NA	NA
Sample_128_TX	NAc_TX	0	0	0	0	0.387616	0.612384	0	NA	NA	NA
Sample_129_TX	NAc_TX	0.221087	0	0	0.258269	0.415103	0.0490344	0.0565065	NA	NA	NA
Sample_130_TX	NAc_TX	0.155842	0	0	0.154587	0.689571	0	0	NA	NA	NA
Sample_131_TX	NAc_TX	0	0	0	0.294162	0.318708	0.38713	0	NA	NA	NA
Sample_132_TX	NAc_TX	0.0641573	0.0444508	0	0.0450711	0.469548	0.376773	0	NA	NA	NA
Sample_169_TX	NAc_TX	0.0312387	0.0900061	0	0	0.836394	0.0423614	0	NA	NA	NA
Sample_170_TX	NAc_TX	0.461682	0.0840304	0	0	0.454288	0	0	NA	NA	NA
Sample_171_TX	NAc_TX	0	0.188432	0	0	0	0.802523	0.00904559	NA	NA	NA
Sample_172_TX	NAc_TX	0	0.094115	0.0129918	0	0.690881	0.202012	0	NA	NA	NA
Sample_173_TX	NAc_TX	0	0.0581077	0.0332748	0.0824132	0.82184	0.00436415	0	NA	NA	NA
Sample_174_TX	NAc_TX	0	0.455125	0	0	0.126175	0.202637	0.216063	NA	NA	NA
Sample_175_TX	NAc_TX	0.0354731	0	0.0266612	0.0226725	0.813574	0.0769589	0.0246607	NA	NA	NA
Sample_176_TX	NAc_TX	0.0675144	0	0	0	0.711471	0.179782	0.0412327	NA	NA	NA
Sample_177_TX	NAc_TX	0	0	0	0	0.805523	0.194477	0	NA	NA	NA
Sample_178_TX	NAc_TX	0.0504234	0	0	0	0.653053	0.296523	0	NA	NA	NA
Sample_179_TX	NAc_TX	0	0	0	0	1	0	0	NA	NA	NA
Sample_180_TX	NAc_TX	0.0883623	0.175739	0	0	0.735899	0	0	NA	NA	NA
Sample_217_TX	NAc_TX	0.102007	0	0	0.118363	0.779629	0	0	NA	NA	NA
Sample_218_TX	NAc_TX	0	0	0	0	1	0	0	NA	NA	NA
Sample_219_TX	NAc_TX	0.193235	0.0516869	0	0	0.755078	0	0	NA	NA	NA
Sample_220_TX	NAc_TX	0.128706	0.23641	0	0	0	0.633436	0.00144876	NA	NA	NA
Sample_221_TX	NAc_TX	0	0	0.342779	0	0.362561	0.29466	0	NA	NA	NA
Sample_222_TX	NAc_TX	0.0760499	0	0	0.194208	0.684769	0.0449739	0	NA	NA	NA
Sample_223_TX	NAc_TX	0	0.0456242	0.031104	0	0	0.853348	0.0699234	NA	NA	NA
Sample_224_TX	NAc_TX	0.175725	0	0	0	0.824275	0	0	NA	NA	NA
Sample_225_TX	NAc_TX	0	0	0.203795	0	0	0.796205	0	NA	NA	NA
Sample_226_TX	NAc_TX	0	0	0.445182	0	0	0.554818	0	NA	NA	NA
Sample_228_TX	NAc_TX	0	0	0.404907	0	0.125711	0.469382	0	NA	NA	NA
Sample_001_TX	DLPFC_TX	0.0481116	0.12904	0	0	NA	0.4394	0.00931306	0.332951	0.0411849	0
Sample_002_TX	DLPFC_TX	0.0372887	0	0.0208723	0	NA	0.85767	0.0168622	0	0.0673068	0
Sample_003_TX	DLPFC_TX	0.0437651	0.0451436	0	0	NA	0.0794844	0.00694335	0.824664	0	0
Sample_004_TX	DLPFC_TX	0	0.251168	0.158081	0	NA	0.156619	0	0	0.371018	0.0631127
Sample_005_TX	DLPFC_TX	0	0	0.236065	0	NA	0.315651	0	0.196368	0.111609	0.140307
Sample_006_TX	DLPFC_TX	0.356382	0	0	0.0129055	NA	0	0	0.274302	0.35641	0
Sample_007_TX	DLPFC_TX	0	0.00339825	0	0	NA	0.692509	0.0758583	0	0.124982	0.103253
Sample_008_TX	DLPFC_TX	0.172603	0.1481	0.103465	0	NA	0.461872	0	0	0.11396	0
Sample_009_TX	DLPFC_TX	0	0	0	0.363497	NA	0.15037	0.0270316	0.459102	0	0
Sample_010_TX	DLPFC_TX	0.133865	0	0	0	NA	0.121285	0	0	0.561547	0.183303
Sample_011_TX	DLPFC_TX	0.0429407	0	0	0	NA	0.742375	0	0	0.0986448	0.116039
Sample_012_TX	DLPFC_TX	0.0462022	0.504878	0	0	NA	0.339575	0	0.109345	0	0
Sample_049_TX	DLPFC_TX	0	0	0	0	NA	0.413215	0	0.586785	0	0
Sample_050_TX	DLPFC_TX	0	0.0245908	0.0528336	0.0197492	NA	0.244924	0	0.594675	0.0632268	0
Sample_051_TX	DLPFC_TX	0.0931678	0.18066	0	0.0520583	NA	0	0.0170636	0.657051	0	0
Sample_052_TX	DLPFC_TX	0	0	0	0.190588	NA	0.497551	0.168266	0.143595	0	0
Sample_053_TX	DLPFC_TX	0.148591	0.366302	0	0	NA	0.120731	0	0.313256	0	0.0511205
Sample_054_TX	DLPFC_TX	0.0913511	0.283608	0.0937842	0.137495	NA	0.158691	0.112935	0.122136	0	0
Sample_055_TX	DLPFC_TX	0.27421	0.418359	0	0	NA	0.0636409	0	0.086116	0.157673	0
Sample_056_TX	DLPFC_TX	0	0.225288	0	0	NA	0.49928	0.0119231	0.263509	0	0
Sample_057_TX	DLPFC_TX	0	0.17464	0	0.268637	NA	0.251824	0.0196311	0.285268	0	0
Sample_058_TX	DLPFC_TX	0	0.425395	0	0.0597238	NA	0.0470781	0.0868451	0.380958	0	0
Sample_059_TX	DLPFC_TX	0	0.233475	0	0.293699	NA	0	0	0.472826	0	0
Sample_060_TX	DLPFC_TX	0.298336	0.219067	0	0	NA	0.422165	0	0.0604326	0	0
Sample_097_TX	DLPFC_TX	0.0906521	0	0	0	NA	0.178817	0.0317862	0.260783	0.382993	0.0549677
Sample_098_TX	DLPFC_TX	0	0	0	0	NA	1	0	0	0	0
Sample_099_TX	DLPFC_TX	0.0520647	0	0.295825	0	NA	0.154949	0	0.191491	0.305671	0
Sample_100_TX	DLPFC_TX	0	0	0.399757	0	NA	0.283083	0	0	0.263306	0.0538544
Sample_101_TX	DLPFC_TX	0.016867	0.181419	0.112477	0	NA	0	0.0200696	0.669168	0	0
Sample_102_TX	DLPFC_TX	0	0.0832278	0	0.324639	NA	0.354723	0	0.23741	0	0
Sample_103_TX	DLPFC_TX	0.201636	0.296941	0	0	NA	0.376568	0	0.124855	0	0
Sample_104_TX	DLPFC_TX	0.103414	0	0	0	NA	0.705754	0	0.190832	0	0
Sample_105_TX	DLPFC_TX	0.00849778	0.17083	0	0	NA	0.652018	0	0.0247627	0.131561	0.0123298
Sample_106_TX	DLPFC_TX	0.0526419	0.0421828	0	0.496033	NA	0.119073	0.198097	0.0919725	0	0
Sample_107_TX	DLPFC_TX	0.0670194	0.0188191	0.179179	0	NA	0.36674	0.0805997	0.192	0.0956424	0
Sample_108_TX	DLPFC_TX	0	0	0	0.107353	NA	0.768553	0.124095	0	0	0
Sample_145_TX	DLPFC_TX	0	0	0	0.000649332	NA	0.741572	0.11572	0.101687	0	0.0403716
Sample_146_TX	DLPFC_TX	0.273046	0	0	0	NA	0.260414	0	0.159494	0.307046	0
Sample_147_TX	DLPFC_TX	0.125352	0	0	0	NA	0.680425	0.0690871	0.125135	0	0
Sample_148_TX	DLPFC_TX	0	0	0	0	NA	0.724958	0	0.275042	0	0
Sample_149_TX	DLPFC_TX	0.182004	0	0	0	NA	0.531774	0	0.286223	0	0
Sample_150_TX	DLPFC_TX	0	0.198811	0.00774119	0.118015	NA	0.447042	0.118031	0.0860296	0	0.0243296
Sample_151_TX	DLPFC_TX	0.0483966	0.278869	0	0	NA	0.15868	0	0.298104	0	0.21595
Sample_152_TX	DLPFC_TX	0.0158632	0.14102	0.0231731	0	NA	0.525653	0	0.294291	0	0
Sample_153_TX	DLPFC_TX	0	0.0922722	0.163457	0	NA	0.464213	0.0351757	0.192361	0	0.0525209
Sample_154_TX	DLPFC_TX	0.0966997	0	0	0.0448823	NA	0.399774	0.398645	0.0599992	0	0
Sample_155_TX	DLPFC_TX	0	0.0580321	0	0.0235118	NA	0.560967	0	0.357489	0	0
Sample_156_TX	DLPFC_TX	0.110044	0.128254	0	0	NA	0.503379	0.0309893	0.0103272	0.217006	0
Sample_193_TX	DLPFC_TX	0	0.18331	0	0	NA	0.186061	0.0138505	0.616779	0	0
Sample_194_TX	DLPFC_TX	0	0.0126588	0	0	NA	0.681768	0.0190219	0.286551	0	0
Sample_195_TX	DLPFC_TX	0	0	0	0	NA	0.690169	0	0.309831	0	0
Sample_196_TX	DLPFC_TX	0.0954581	0.343698	0	0	NA	0.315147	0	0.245697	0	0
Sample_197_TX	DLPFC_TX	0	0	0	0.0307784	NA	0.270843	0.229292	0.469086	0	0
Sample_198_TX	DLPFC_TX	0	0.236123	0	0	NA	0.252835	0.212703	0.298339	0	0
Sample_199_TX	DLPFC_TX	0.260852	0.0928564	0	0	NA	0.179035	0.142034	0.325222	0	0
Sample_200_TX	DLPFC_TX	0	0.257112	0	0.201157	NA	0.0339488	0	0.507783	0	0
Sample_201_TX	DLPFC_TX	0.113402	0	0.121676	0	NA	0.298843	0	0.141515	0.324564	0
Sample_202_TX	DLPFC_TX	0.220067	0	0	0	NA	0.0768369	0.157272	0.294402	0.251422	0
Sample_203_TX	DLPFC_TX	0	0.42179	0	0.015628	NA	0.0171199	0	0.353081	0	0.192381
Sample_204_TX	DLPFC_TX	0	0	0	0	NA	0.481518	0	0.518482	0	0
Sample_105_NYGC	DLPFC_NYGC	0	0	0	0	NA	0.0422644	0.112071	0.845665	0	0
Sample_146_NYGC	DLPFC_NYGC	0	0	0	0	NA	0.460449	0.0805728	0.458978	0	0
Sample_150_NYGC	DLPFC_NYGC	0	0.0975572	0.137598	0.208345	NA	0.0579376	0	0.498563	0	0
Sample_153_NYGC	DLPFC_NYGC	0	0.0980309	0.0296691	0.290815	NA	0.185627	0	0.395857	0	0
Sample_180_NYGC	DLPFC_NYGC	0	0.103346	0.12852	0	NA	0.258005	0	0.446846	0.0549859	0.00829755
Sample_182_NYGC	DLPFC_NYGC	0	0	0.11689	0	NA	0.735951	0.0632373	0	0.0396969	0.0442252
Sample_185_NYGC	DLPFC_NYGC	0	0	0	0	NA	0.454222	0.00296067	0	0.386885	0.155932
Sample_190_NYGC	DLPFC_NYGC	0	0	0	0.484065	NA	0.287969	0.0671036	0.160862	0	0
Sample_192_NYGC	DLPFC_NYGC	0	0	0	0	NA	1	0	0	0	0
Sample_193_NYGC	DLPFC_NYGC	0.179219	0.135066	0.0927023	0	NA	0.252818	0	0.261873	0.0415311	0.0367911
Sample_204_NYGC	DLPFC_NYGC	0	0	0	0	NA	0.211197	0.259427	0.529376	0	0
Sample_209_NYGC	DLPFC_NYGC	0.333153	0	0.120589	0	NA	0.295354	0	0	0.12006	0.130844
Sample_211_NYGC	DLPFC_NYGC	0	0.471578	0.0359562	0.141608	NA	0.243662	0	0.107195	0	0
Sample_212_NYGC	DLPFC_NYGC	0	0	0	0	NA	0	0.1119	0.8881	0	0
Sample_217_NYGC	DLPFC_NYGC	0	0.115475	0.0743962	0	NA	0.213654	0	0.367558	0.152341	0.0765755
Sample_218_NYGC	DLPFC_NYGC	0	0	0	0	NA	0.662576	0.0691606	0.268263	0	0
Sample_225_NYGC	DLPFC_NYGC	0.0626773	0.352794	0	0	NA	0.231238	0	0.353291	0	0
Sample_227_NYGC	DLPFC_NYGC	0	0.176818	0	0	NA	0.548141	0.04365	0.231391	0	0
Sample_228_NYGC	DLPFC_NYGC	0	0.00141092	0.172894	0.104382	NA	0.485863	0	0.0156546	0.177459	0.0423362
Sample_232_NYGC	DLPFC_NYGC	0	0.12095	0.0763779	0.0479088	NA	0.574797	0	0.124906	0	0.0550594
Sample_234_NYGC	DLPFC_NYGC	0	0	0	0	NA	0.492178	0	0.507822	0	0
Sample_236_NYGC	DLPFC_NYGC	0	0.208027	0.0653152	0	NA	0.45255	0.100266	0.173842	0	0
Sample_239_NYGC	DLPFC_NYGC	0	0.163477	0	0.270469	NA	0.258908	0	0.307146	0	0
Sample_245_NYGC	DLPFC_NYGC	0.0173969	0	0	0.161148	NA	0.0408786	0.219849	0.560728	0	0
Sample_246_NYGC	DLPFC_NYGC	0.40011	0	0.171759	0	NA	0.325943	0	0	0.0546805	0.0475065
Sample_256_NYGC	DLPFC_NYGC	0.0977367	0.0683877	0	0	NA	0.100016	0	0.733859	0	0
Sample_257_NYGC	DLPFC_NYGC	0.173627	0	0	0	NA	0.389867	0.319803	0.116703	0	0
Sample_259_NYGC	DLPFC_NYGC	0	0.120486	0	0.301765	NA	0.0323838	0	0.545366	0	0
Sample_270_NYGC	DLPFC_NYGC	0	0.103839	0.227294	0	NA	0.379261	0	0	0.268022	0.0215846
Sample_277-1_NYGC	DLPFC_NYGC	0.0482605	0	0	0	NA	0.95174	0	0	0	0
Sample_278_NYGC	DLPFC_NYGC	0.0632146	0.0552965	0	0.409243	NA	0.0235647	0	0.448681	0	0
Sample_282_NYGC	DLPFC_NYGC	0.366312	0.0583395	0.0592782	0	NA	0.270318	0.0754827	0	0.170269	0
Sample_285_NYGC	DLPFC_NYGC	0	0.33978	0	0	NA	0.319546	0	0	0.315196	0.0254783
Sample_286_NYGC	DLPFC_NYGC	0	0.109522	0	0	NA	0.278561	0	0.271736	0.295306	0.044875
Sample_295_NYGC	DLPFC_NYGC	0.193761	0.274541	0	0	NA	0.297451	0	0.21097	0.0232777	0
Sample_299_NYGC	DLPFC_NYGC	0	0.176872	0	0.181547	NA	0	0.124453	0.517128	0	0
Sample_301_NYGC	DLPFC_NYGC	0	0.209036	0	0	NA	0.278972	0.108578	0.403414	0	0
Sample_303_NYGC	DLPFC_NYGC	0.00904934	0.115098	0	0	NA	0.482432	0	0.295959	0.0974613	0
Sample_305_NYGC	DLPFC_NYGC	0	0.0917225	0.202642	0	NA	0.302609	0	0.341335	0	0.0616916
Sample_312_NYGC	DLPFC_NYGC	0.0532916	0	0.0395048	0	NA	0.427655	0	0	0.159293	0.320255
Sample_313_NYGC	DLPFC_NYGC	0.0611717	0	0	0.468221	NA	0.448518	0	0.0160038	0	0.00608471
Sample_315_NYGC	DLPFC_NYGC	0.422069	0	0	0	NA	0.377051	0.00790999	0	0.19297	0
Sample_326_NYGC	DLPFC_NYGC	0	0	0	0	NA	0.501066	0.0258625	0.473072	0	0
Sample_329_NYGC	DLPFC_NYGC	0.0115888	0.0802795	0.119883	0.0681567	NA	0.54946	0.0024434	0.168189	0	0
Sample_330_NYGC	DLPFC_NYGC	0	0	0	0.210177	NA	0.390866	0	0.398958	0	0
Sample_332_NYGC	DLPFC_NYGC	0	0.196005	0	0	NA	0	0.0844704	0.719524	0	0
Sample_335_NYGC	DLPFC_NYGC	0.044187	0.0875995	0	0.30693	NA	0.51048	0	0	0.0508037	0
Sample_337_NYGC	DLPFC_NYGC	0.191717	0	0	0	NA	0.36604	0	0	0.239985	0.202258
Sample_339_NYGC	DLPFC_NYGC	0.200608	0.345194	0	0	NA	0.454198	0	0	0	0
Sample_349_NYGC	DLPFC_NYGC	0.201785	0	0	0	NA	0.430254	0	0.367961	0	0
Sample_353_NYGC	DLPFC_NYGC	0	0.0951215	0	0.458954	NA	0.15106	0	0.294864	0	0
Sample_366_NYGC	DLPFC_NYGC	0	0	0	0	NA	0.548217	0	0.451783	0	0
Sample_367_NYGC	DLPFC_NYGC	0.133046	0.20455	0	0	NA	0.390857	0	0.271547	0	0
Sample_395_NYGC	DLPFC_NYGC	0	0.124176	0	0	NA	0.344419	0	0.531405	0	0
Sample_398_NYGC	DLPFC_NYGC	0.0226988	0.0701939	0.0708802	0	NA	0.434401	0	0	0.319095	0.0827305
Sample_401_NYGC	DLPFC_NYGC	0.0725922	0.200044	0	0	NA	0.693807	0	0	0	0.0335568
Sample_402_NYGC	DLPFC_NYGC	0.192276	0	0	0	NA	0.755618	0	0	0.0521067	0
Sample_410_NYGC	DLPFC_NYGC	0.426804	0	0	0	NA	0.436565	0	0	0.136631	0
Sample_417_NYGC	DLPFC_NYGC	0	0.0312532	0	0.426398	NA	0.181	0	0.361348	0	0
Sample_442_NYGC	DLPFC_NYGC	0.101045	0.0255312	0	0	NA	0.778277	0	0.0951465	0	0
Sample_459_NYGC	DLPFC_NYGC	0	0	0	0	NA	0.754968	0	0.245032	0	0
Sample_466_NYGC	DLPFC_NYGC	0.0164629	0.128506	0	0	NA	0.0341414	0.198212	0.622677	0	0
Sample_474_NYGC	DLPFC_NYGC	0	0.126324	0	0.41458	NA	0.327462	0	0.131633	0	0
Sample_476_NYGC	DLPFC_NYGC	0	0.174895	0	0	NA	0.511499	0.0282913	0.285314	0	0
Sample_507_NYGC	DLPFC_NYGC	0	0.128829	0.265476	0	NA	0.280907	0.0796415	0.245146	0	0
Sample_510_NYGC	DLPFC_NYGC	0	0	0	0	NA	0.569184	0.0170961	0.41372	0	0
Sample_513_NYGC	DLPFC_NYGC	0	0.0179241	0.168646	0.232408	NA	0.383322	0	0.0689432	0.128756	0
Sample_59_NYGC	DLPFC_NYGC	0	0.1717	0.0388519	0	NA	0.516496	0	0.261168	0	0.011784
Sample_591_NYGC	DLPFC_NYGC	0	0	0	0	NA	0.191717	0	0.808283	0	0
Sample_642_NYGC	DLPFC_NYGC	0	0.126808	0	0.116759	NA	0.054473	0.243496	0.458463	0	0
Sample_649_NYGC	DLPFC_NYGC	0.129523	0.0493218	0	0.162198	NA	0.158142	0.141613	0.359202	0	0
Sample_650_NYGC	DLPFC_NYGC	0	0	0.304078	0	NA	0.482166	0	0	0.15613	0.057626
Sample_693_NYGC	DLPFC_NYGC	0.107432	0.163055	0	0	NA	0.536892	0.00483938	0.187781	0	0
Sample_88-225_NYGC	DLPFC_NYGC	0.131902	0.147716	0	0	NA	0.333643	0	0.290634	0	0.0961045
Sample_88-274_NYGC	DLPFC_NYGC	0.192656	0.133445	0.23567	0	NA	0.207086	0	0.139631	0.0897985	0.00171279
Sample_88-304_NYGC	DLPFC_NYGC	0.177845	0.144082	0	0.290019	NA	0.297046	0	0.0873478	0	0.00365996
Sample_89-221_NYGC	DLPFC_NYGC	0	0.248033	0.151226	0.120314	NA	0.181725	0	0.282797	0.0159047	0
Sample_89-577_NYGC	DLPFC_NYGC	0.363876	0	0	0	NA	0.3651	0	0	0.263966	0.00705767
Sample_89-610_NYGC	DLPFC_NYGC	0.0103889	0.288203	0.238919	0	NA	0.25973	0	0.0517508	0.0712888	0.0797187
Sample_90-92_NYGC	DLPFC_NYGC	0.0802803	0.19093	0	0.0653354	NA	0.360251	0.0525546	0.250649	0	0
Sample_94_NYGC	DLPFC_NYGC	0	0.560384	0	0	NA	0.00379611	0	0.43582	0	0
Sample_97_NYGC	DLPFC_NYGC	0	0.281061	0	0	NA	0.130251	0.138577	0.450111	0	0
Sample_98_NYGC	DLPFC_NYGC	0.29392	0	0	0	NA	0.70608	0	0	0	0
